# Re-contacting biobank participants: lessons from a pilot study within FinnGen

**DOI:** 10.1101/2022.04.07.22273501

**Authors:** Rodosthenis S. Rodosthenous, Mari E.K. Niemi, Lila Kallio, Merja Perälä, Perttu Terho, Theresa Knopp, Eero Punkka, Enni M. Makkonen, Paula Nurmi, Johanna Mäkelä, Pauli Wihuri, Marco Hautalahti, Corianna Moffatt, Paolo Martini, Laura Germine, Viola A. Mäkelä, Oona A. Karhunen, Jari Lahti, Tero S. Hiekkalinna, Tero Jyrhämä, Huei-Yi Shen, FinnGen, Heiko Runz, Aarno Palotie, Markus Perola, Andrea Ganna

## Abstract

**Background:** Biobank studies are well suited to identify novel disease risk factors. However, these studies often offer limited insights into participants’ lifestyle, behavioral, or cognitive characteristics, among others. FinnGen is a nation-wide biobank project in Finland and one of the largest in the world that has successfully linked genetic and register-based information for 259,578 individuals (N=500,000 by 2023); however, it lacks cognitive, behavioral, and lifestyle measurements.

**Methods:** We conducted a pilot study to evaluate the feasibility of obtaining cognitive, behavioral, and lifestyle information by re-contacting 5,995 participants from three FinnGen-participating Biobanks. We created an online portal to allow participants to securely log-in, provide consent, and access the study survey tools.

**Results:** The overall participation rate was 18.6% (23.1% among individuals aged 18-69). A second reminder letter yielded an additional 9.7% participation rate in those who did not respond to the first invitation. Re-contacting participants via an online healthcare portal yielded lower participation than re-contacting via physical letter. The completion rate of questionnaire and cognitive tests was high (92% and 85%, respectively), and measurements were overall reliable among participants. For example, the correlation (*r*) between self-reported body mass index and that collected by the biobanks was 0.92.

**Conclusions:** In summary, this pilot suggests that re-contacting FinnGen participants with the goal to collect a wide range of cognitive, behavioral and lifestyle information without additional engagement, results in a low participation rate, but with reliable data. We suggest that such information be collected at enrollment, if possible, rather than via post-hoc re-contacting.
