## Supplementary material for "Re-contacting biobank participants: lessons from a pilot study within FinnGen": Rodosthenous_manuscript_MedRxiv_Supplemental_Material.xlsx

### Sheet: Supplementary Table 1
Supplementary Table 1. Basic questionnaire participation rates among all invitees under 70 years old by age group and biobank.
Age	Helsinki (n=2000)			Tampere (n=1333)			Auria (n=1066)			All (n=4399)
	Invited	Participated	Participation Rate (%)	Invited	Participated	Participation Rate (%)	Invited	Participated	Participation Rate (%)	Invited	Participated	Participation Rate (%)
20-29	149	22	14.8	116	18	15.5	41	8	19.5	306	48	15.7
30-39	426	70	16.4	273	51	18.7	115	23	20	814	144	17.7
40-49	379	93	24.5	231	44	19	159	49	30.8	769	186	24.2
50-59	484	133	27.5	303	58	19.1	218	64	29.4	1005	255	25.4
60-69	562	142	25.3	410	93	22.7	533	150	28.1	1505	385	25.6
Total	2000	460	23	1333	264	19.8	1066	294	27.6	4399	1018	23.1

### Sheet: Supplementary Table 2
Supplementary Table 2. Prevalence of the medical history attainment for the same participants (n=1101) between the Re-contacting pilot and FinnGen studies.
	Prevalence, n (%)
Medical conditions¹	Re-contacting (n=1101)	FinnGen (n=1101)
Hypertension	313 (28.4%)	186 (16.9%)
Arthrosis/Osteoarthritis	291 (26.4%)	176 (16%)
Dry eyes	241 (21.9%)	51 (4.6%)
Depression	236 (21.4%)	55 (5%)
Asthma	204 (18.5%)	124 (11.3%)
Irritable bowel syndrome	139 (12.6%)	36 (3.3%)
Fatty liver disease/liver fibrosis	65 (5.9%)	21 (1.9%)
Fibromyalgia	47 (4.3%)	9 (0.8%)
Breast fibroadenomas	23 (2.1%)	16 (1.5%)
Vitiligo	19 (1.7%)	1 (0.1%)
Coeliac disease	14 (1.3%)	9 (0.8%)
Alopecia areata	13 (1.2%)	3 (0.3%)
Primary sclerosing cholangitis	8 (0.7%)	8 (0.7%)
Skin coeliac disease	3 (0.3%)	0 (0%)
None of the above	325 (29.5%)	0 (0%)
Do not know	18 (1.6%)	0 (0%)
Prefer not to answer	2 (0.2%)	0 (0%)
¹In the Re-contacting study, all medical condition data were attained by asking participants "Have you ever been professionally diagnosed with any of the following disorders?". In FinnGen, the medical condition data were attained using the national health register data.
